# Monitoring of the SARS-CoV-2 Omicron BA.1/BA.2 variant transition in the Swedish population reveals higher viral quantity in BA.2 cases

**DOI:** 10.1101/2022.03.26.22272984

**Authors:** Antonio Lentini, Antonio Pereira, Ola Winqvist, Björn Reinius

## Abstract

Throughout the SARS-CoV-2 pandemic, multiple waves of variants of concern have swept across populations, leading to a chain of new and yet more contagious lineages dominating COVID-19 cases. Here, we tracked the remarkably rapid shift from Omicron BA.1 to BA.2 sub-variant dominance in the Swedish population during January–March 2022. By analysis of 174,933 clinical nasopharyngeal swab samples using a custom variant-typing RT-PCR assay, we uncover nearly two-fold higher levels of viral RNA in cases with Omicron BA.2. Importantly, increased viral load in the upper pharynx upon BA.2 infection may provide part of the explanation why Omicron BA.2 is more transmissible and currently outcompetes the BA.1 variant across populations.
