## Supplementary Table 1 for "Monitoring of the SARS-CoV-2 Omicron BA.1/BA.2 variant transition in the Swedish population reveals higher viral quantity in BA.2 cases"

### Sheet: Table S1
Supplementary Table 1a. Primer and probe sequences evaluated for Omicron BA.1-specific S gene detection.
Name	Type	Sequence (5'->3')	Selected for use in this study
SOf1	Primer forward	ATATTCTAAGCACACGCCTATTATAG	X
SOf2	Primer forward	ATATTCTAAGCACACGCCTATT
SOf3	Primer forward	AAGCACACGCCTATTATAGTGC
SOf4	Primer forward	AAGCACACGCCTATTATAGTG
SOf5	Primer forward	GCACACGCCTATTATAGTGC
SOf6	Primer forward	ATTCTAAGCACACGCCTATTAT
SOf7_right	Primer forward	ACGCCTATTATAGTGCGTGA
SOf8_left	Primer forward	GAATATTGATGGTTATTTTAAAATATATTCTA
SOp1-Cy5	Probe	Cy5-GAGCCAGAAGATCTCCCTCAGGGT-BHQ2	X
SOp2-Cy5	Probe	Cy5-GTGAGCCAGAAGATCTCCCTCAGGGT-BHQ2
SOp3-Cy5	Probe	Cy5-AGCCAGAAGATCTCCCTCAGGGTT-BHQ2
SOp4_right-Cy5	Probe	Cy5-CAGAAGATCTCCCTCAGGGTTTTTCG-BHQ2
SOp5_left-Cy5	Probe	Cy5-CACACGCCTATTATAGTGCGTGAGC-BHQ2
SOr1	Primer reverse	GGCAAATCTACCAATGGTTCTA
SOr2	Primer reverse	CTACCAATGGTTCTAAAGCCGAA	X
SOr3	Primer reverse	AATCTACCAATGGTTCTAAAGCCGA
SOr4_right	Primer reverse	TGGCAAATCTACCAATGGTTCTAAAG
SOr5_right	Primer reverse	GCAAATCTACCAATGGTTCTAAAG
SOr6_left	Primer reverse	GAAAAACCCTGAGGGAGATCTTC
Supplementary Table 1b. Primer and probe sequences used in SARS-CoV-2 N1 + S(BA.1) + RNaseP RT-PCR assay (OXF).
Name	Type	Sequence (5'->3')
N1 forw	Primer forward	GACCCCAAAATCAGCGAAAT
N1 rev	Primer reverse	TCTGGTTACTGCCAGTTGAATCTG
N1 probe	Probe	FAM-ACCCCGCATTACGTTTGGTGGACC-BHQ1
S(BA.1) forw	Primer forward	ATATTCTAAGCACACGCCTATTATAG
S(BA.1) rev	Primer reverse	CTACCAATGGTTCTAAAGCCGAA
S(BA.1) probe	Probe	Cy5-GAGCCAGAAGATCTCCCTCAGGGT-BXQ2
RNaseP (RP) forw	Primer forward	AGATTTGGACCTGCGAGCG
RNaseP (RP) rev	Primer reverse	GAGCGGCTGTCTCCACAAGT
RNaseP (RP) probe	Probe	HEX-TTCTGACCTGAAGGCTCTGCGCG-BHQ1
Supplementary Table 1c. Probe sequences of CDC and custom N1 probes.
Name	Type	Sequence (5'->3')
N1 CDC probe	Probe	FAM-ACCCCGCATTACGTTTGGTGGACC-BHQ1
N1 custom probe	Probe	FAM-ACTCCGCATTACGTTTGGTGGACC-BHQ1
