## Supplementary Table 2 for "Monitoring of the SARS-CoV-2 Omicron BA.1/BA.2 variant transition in the Swedish population reveals higher viral quantity in BA.2 cases"

### Sheet: Table S2
Supplementary Table 2. Control experiment for N1 assay (XF) and N1+SBA1 (OXF), including mutation calls from Thermo Fisher TaqMan SARS-CoV-2 Mutation Panel Assay.
Sample_Name	Control_type	OXF_N1_Ct	OXF_OmiS_Ct	OXF_RNaseP_Ct	XF_N1_Ct	XF_RNaseP_Ct	RT-PCR_call	Mutations_detected	Inferred_Strain
CVS000001CONU	UNKNOWN	18.943	19.334	33.088	19.029	33.141	SARS-CoV-2 Positive, Omicron BA.1 Positive	69-70DEL,K417N,E484wt,L452wt	B.1.1.529 (Omicron)
CVS000002CONU	UNKNOWN	19.165	19.141	30.148	19.388	30.11	SARS-CoV-2 Positive, Omicron BA.1 Positive	69-70DEL,K417N,E484wt,L452wt	B.1.1.529 (Omicron)
CVS000003CONU	UNKNOWN	19.626	19.707	34.268	19.896	33.255	SARS-CoV-2 Positive, Omicron BA.1 Positive	69-70DEL,K417N,E484wt,L452wt	B.1.1.529 (Omicron)
CVS000004CONU	UNKNOWN	19.972	19.477	34.131	20.094	33.553	SARS-CoV-2 Positive, Omicron BA.1 Positive	69-70DEL,K417N,E484wt,L452wt	B.1.1.529 (Omicron)
CVS000005CONU	UNKNOWN	20.231	20.703	31.253	20.289	31.265	SARS-CoV-2 Positive, Omicron BA.1 Positive	69-70DEL,K417N,E484wt,L452wt	B.1.1.529 (Omicron)
CVS000006CONU	UNKNOWN	20.193	20.25	34.297	20.299	34.833	SARS-CoV-2 Positive, Omicron BA.1 Positive	69-70DEL,K417N,E484wt,L452wt	B.1.1.529 (Omicron)
CVS000007CONU	UNKNOWN	20.246	21.13	32.401	20.551	32.795	SARS-CoV-2 Positive, Omicron BA.1 Positive	69-70DEL,K417N,E484wt,L452wt	B.1.1.529 (Omicron)
CVS000008CONU	UNKNOWN	20.518	20.883	31.978	20.721	32.621	SARS-CoV-2 Positive, Omicron BA.1 Positive	69-70DEL,K417N,E484wt,L452wt	B.1.1.529 (Omicron)
CVS000009CONU	UNKNOWN	20.561	20.915	30.715	20.823	30.66	SARS-CoV-2 Positive, Omicron BA.1 Positive	69-70DEL,K417N,E484wt,L452wt	B.1.1.529 (Omicron)
CVS000010CONU	UNKNOWN	20.626	20.267	32.057	20.906	31.601	SARS-CoV-2 Positive, Omicron BA.1 Positive	69-70DEL,K417N,E484wt,L452wt	B.1.1.529 (Omicron)
CVS000011CONU	UNKNOWN	20.87	21.111	29.936	20.937	29.833	SARS-CoV-2 Positive, Omicron BA.1 Positive	69-70DEL,K417N,E484wt,L452wt	B.1.1.529 (Omicron)
CVS000012CONU	UNKNOWN	21.024	21.154	32.29	21.102	32.242	SARS-CoV-2 Positive, Omicron BA.1 Positive	69-70DEL,K417N,E484wt,L452wt	B.1.1.529 (Omicron)
CVS000013CONU	UNKNOWN	21.056	21.246	33.448	21.171	33.474	SARS-CoV-2 Positive, Omicron BA.1 Positive	69-70DEL,K417N,E484wt,L452wt	B.1.1.529 (Omicron)
CVS000014CONU	UNKNOWN	21.159	20.751	31.174	21.258	31.41	SARS-CoV-2 Positive, Omicron BA.1 Positive	69-70DEL,K417N,E484wt,L452wt	B.1.1.529 (Omicron)
CVS000015CONU	UNKNOWN	21.068	20.816	31.815	21.299	31.502	SARS-CoV-2 Positive, Omicron BA.1 Positive	69-70DEL,K417N,E484wt,L452wt	B.1.1.529 (Omicron)
CVS000016CONU	UNKNOWN	21.353	21.525	33.489	21.39	33.603	SARS-CoV-2 Positive, Omicron BA.1 Positive	69-70DEL,K417N,E484wt,L452wt	B.1.1.529 (Omicron)
CVS000017CONU	UNKNOWN	21.308	20.851	31.048	21.456	31.373	SARS-CoV-2 Positive, Omicron BA.1 Positive	69-70DEL,K417N,E484wt,L452wt	B.1.1.529 (Omicron)
CVS000018CONU	UNKNOWN	21.497	21.624	35.887	21.636	36.611	SARS-CoV-2 Positive, Omicron BA.1 Positive	69-70DEL,K417N,E484wt,L452wt	B.1.1.529 (Omicron)
CVS000019CONU	UNKNOWN	21.689	22.367	33.914	21.759	35.014	SARS-CoV-2 Positive, Omicron BA.1 Positive	69-70DEL,K417N,E484wt,L452wt	B.1.1.529 (Omicron)
CVS000020CONU	UNKNOWN	21.891	21.982	33.74	21.979	33.261	SARS-CoV-2 Positive, Omicron BA.1 Positive	69-70DEL,K417N,E484wt,L452wt	B.1.1.529 (Omicron)
CVS000021CONU	UNKNOWN	22.076	21.513	28.606	22.047	28.73	SARS-CoV-2 Positive, Omicron BA.1 Positive	69-70DEL,K417N,E484wt,L452wt	B.1.1.529 (Omicron)
CVS000022CONU	UNKNOWN	21.851	21.887	34.472	22.077	34.503	SARS-CoV-2 Positive, Omicron BA.1 Positive	69-70DEL,K417N,E484wt,L452wt	B.1.1.529 (Omicron)
CVS000023CONU	UNKNOWN	22.412	22.739	32.715	22.347	32.245	SARS-CoV-2 Positive, Omicron BA.1 Positive	69-70DEL,K417N,E484wt,L452wt	B.1.1.529 (Omicron)
CVS000024CONU	UNKNOWN	22.344	22.935	31.634	22.598	31.934	SARS-CoV-2 Positive, Omicron BA.1 Positive	69-70DEL,K417N,E484wt,L452wt	B.1.1.529 (Omicron)
CVS000025CONU	UNKNOWN	23.007	22.664	28.687	23.233	28.518	SARS-CoV-2 Positive, Omicron BA.1 Positive	69-70DEL,K417N,E484wt,L452wt	B.1.1.529 (Omicron)
CVS000026CONU	UNKNOWN	23.614	24.26	31.344	23.68	31.478	SARS-CoV-2 Positive, Omicron BA.1 Positive	69-70DEL,K417N,E484wt,L452wt	B.1.1.529 (Omicron)
CVS000027CONU	UNKNOWN	23.456	23.178	32.818	23.687	32.936	SARS-CoV-2 Positive, Omicron BA.1 Positive	69-70DEL,K417N,E484wt,L452wt	B.1.1.529 (Omicron)
CVS000028CONU	UNKNOWN	23.987	24.059	36.987	23.818	36.246	SARS-CoV-2 Positive, Omicron BA.1 Positive	69-70DEL,K417N,E484wt,L452wt	B.1.1.529 (Omicron)
CVS000029CONU	UNKNOWN	23.84	23.804	35.44	23.818	35.004	SARS-CoV-2 Positive, Omicron BA.1 Positive	69-70DEL,K417N,E484wt,L452wt	B.1.1.529 (Omicron)
CVS000030CONU	UNKNOWN	23.821	24.172	32.173	23.941	32.18	SARS-CoV-2 Positive, Omicron BA.1 Positive	69-70DEL,K417N,E484wt,L452wt	B.1.1.529 (Omicron)
CVS000031CONU	UNKNOWN	23.886	24.812	33.916	23.981	35.045	SARS-CoV-2 Positive, Omicron BA.1 Positive	69-70DEL,K417N,E484wt,L452wt	B.1.1.529 (Omicron)
CVS000032CONU	UNKNOWN	24.027	24.553	30.47	24.082	30.239	SARS-CoV-2 Positive, Omicron BA.1 Positive	69-70DEL,K417N,E484wt,L452wt	B.1.1.529 (Omicron)
CVS000033CONU	UNKNOWN	24.059	24.285	37.907	24.096	38.05	SARS-CoV-2 Positive, Omicron BA.1 Positive	69-70DEL,K417N,E484wt,L452wt	B.1.1.529 (Omicron)
CVS000034CONU	UNKNOWN	24.326	25.606	30.874	24.396	30.647	SARS-CoV-2 Positive, Omicron BA.1 Positive	69-70DEL,K417N,E484wt,L452wt	B.1.1.529 (Omicron)
CVS000035CONO	OMICRON_POSITIVE	24.376	24.52	28.518	24.499	28.584	SARS-CoV-2 Positive, Omicron BA.1 Positive	69-70DEL,K417N,E484wt,L452wt	B.1.1.529 (Omicron)
CVS000035CONO	OMICRON_POSITIVE	24.29	25.094	29.722	24.557	30.23	SARS-CoV-2 Positive, Omicron BA.1 Positive	69-70DEL,K417N,E484wt,L452wt	B.1.1.529 (Omicron)
CVS000037CONU	UNKNOWN	24.322	24.935	31.174	24.596	31.458	SARS-CoV-2 Positive, Omicron BA.1 Positive	69-70DEL,K417N,E484wt,L452wt	B.1.1.529 (Omicron)
CVS000038CONU	UNKNOWN	24.554	25.081	31.326	24.677	31.677	SARS-CoV-2 Positive, Omicron BA.1 Positive	69-70DEL,K417N,E484wt,L452wt	B.1.1.529 (Omicron)
CVS000039CONU	UNKNOWN	24.767	24.267	35.115	24.8	35.832	SARS-CoV-2 Positive, Omicron BA.1 Positive	69-70DEL,K417N,E484wt,L452wt	B.1.1.529 (Omicron)
CVS000040CONU	UNKNOWN	24.837	25.203	32.07	24.891	32.214	SARS-CoV-2 Positive, Omicron BA.1 Positive	69-70DEL,K417N,E484wt,L452wt	B.1.1.529 (Omicron)
CVS000041CONU	UNKNOWN	25.014	25.392	32.721	25.355	32.944	SARS-CoV-2 Positive, Omicron BA.1 Positive	69-70DEL,K417N,E484wt,L452wt	B.1.1.529 (Omicron)
CVS000042CONU	UNKNOWN	25.319	25.864	32.028	25.473	31.824	SARS-CoV-2 Positive, Omicron BA.1 Positive	69-70DEL,K417N,E484wt,L452wt	B.1.1.529 (Omicron)
CVS000043CONU	UNKNOWN	25.552	24.938	32.226	25.51	32.304	SARS-CoV-2 Positive, Omicron BA.1 Positive	69-70DEL,K417N,E484wt,L452wt	B.1.1.529 (Omicron)
CVS000044CONU	UNKNOWN	25.684	26.189	32.531	25.76	32.91	SARS-CoV-2 Positive, Omicron BA.1 Positive	69-70DEL,K417N,E484wt,L452wt	B.1.1.529 (Omicron)
CVS000045CONU	UNKNOWN	25.851	26.411	28.958	26.086	29.161	SARS-CoV-2 Positive, Omicron BA.1 Positive	69-70DEL,K417N,E484K NO AMP,L452wt	B.1.1.529 (Omicron)
CVS000046CONU	UNKNOWN	26.031	25.76	36.17	26.248	36.542	SARS-CoV-2 Positive, Omicron BA.1 Positive	69-70DEL,K417N,E484wt,L452wt	B.1.1.529 (Omicron)
CVS000047CONU	UNKNOWN	26.652	26.446	29.049	26.432	29.279	SARS-CoV-2 Positive, Omicron BA.1 Positive	69-70DEL,K417N,E484wt,L452wt	B.1.1.529 (Omicron)
CVS000048CONU	UNKNOWN	26.503	26.173	31.374	26.655	31.327	SARS-CoV-2 Positive, Omicron BA.1 Positive	69-70DEL,K417N,E484K NO AMP,L452wt	B.1.1.529 (Omicron)
CVS000049CONU	UNKNOWN	26.732	26.949	32.328	26.689	32.277	SARS-CoV-2 Positive, Omicron BA.1 Positive	69-70DEL,K417N,E484wt,L452wt	B.1.1.529 (Omicron)
CVS000050CONU	UNKNOWN	26.614	26.711	29.937	26.742	30.156	SARS-CoV-2 Positive, Omicron BA.1 Positive	69-70DEL,K417N,E484wt,L452wt	B.1.1.529 (Omicron)
CVS000051CONU	UNKNOWN	26.585	26.149	32.166	26.817	31.892	SARS-CoV-2 Positive, Omicron BA.1 Positive	69-70DEL,K417N,E484wt,L452wt	B.1.1.529 (Omicron)
CVS000052CONU	UNKNOWN	26.286	24.613	32.461	26.828	32.334	SARS-CoV-2 Positive, Omicron BA.1 Positive	69-70DEL,K417N,E484wt,L452wt	B.1.1.529 (Omicron)
CVS000053CONU	UNKNOWN	26.659	27.429	33.381	26.859	33.202	SARS-CoV-2 Positive, Omicron BA.1 Positive	69-70DEL,K417N,E484wt,L452wt	B.1.1.529 (Omicron)
CVS000054CONU	UNKNOWN	27.003	27.711	32.669	27.056	32.545	SARS-CoV-2 Positive, Omicron BA.1 Positive	69-70DEL,K417N,E484K NO AMP,L452wt	B.1.1.529 (Omicron)
CVS000055CONU	UNKNOWN	27.086	27.024	29.997	27.28	29.974	SARS-CoV-2 Positive, Omicron BA.1 Positive	69-70DEL,K417N,E484wt,L452wt	B.1.1.529 (Omicron)
CVS000056CONU	UNKNOWN	27.251	27.792	33.528	27.3	33.695	SARS-CoV-2 Positive, Omicron BA.1 Positive	69-70DEL,K417N,E484wt,L452wt	B.1.1.529 (Omicron)
CVS000057CONU	UNKNOWN	27.229	27.219	29.275	27.426	29.417	SARS-CoV-2 Positive, Omicron BA.1 Positive	69-70DEL,K417N,E484K NO AMP,L452wt	B.1.1.529 (Omicron)
CVS000058CONU	UNKNOWN	27.599	28.01	32.09	27.623	32.14	SARS-CoV-2 Positive, Omicron BA.1 Positive	69-70DEL,K417N,E484wt,L452wt	B.1.1.529 (Omicron)
CVS000059CONU	UNKNOWN	27.449	27.779	30.91	27.632	30.745	SARS-CoV-2 Positive, Omicron BA.1 Positive	69-70DEL,K417N,E484wt,L452wt	B.1.1.529 (Omicron)
CVS000060CONU	UNKNOWN	27.551	27.485	33.09	27.667	33.565	SARS-CoV-2 Positive, Omicron BA.1 Positive	69-70DEL,K417N,E484wt,L452wt	B.1.1.529 (Omicron)
CVS000061CONU	UNKNOWN	27.745	26.741	36.488	27.917	36.191	SARS-CoV-2 Positive, Omicron BA.1 Positive	69-70DEL,K417N,E484K NO AMP,L452wt	B.1.1.529 (Omicron)
CVS000062CONU	UNKNOWN	28.491	28.563	31.526	28.812	31.618	SARS-CoV-2 Positive, Omicron BA.1 Positive	69-70DEL,K417N,E484K NO AMP,L452wt	B.1.1.529 (Omicron)
CVS000063CONU	UNKNOWN	28.684	28.831	31.311	28.812	31.575	SARS-CoV-2 Positive, Omicron BA.1 Positive	69-70DEL,K417N,E484K NO AMP,L452wt	B.1.1.529 (Omicron)
CVS000064CONU	UNKNOWN	29.115	30.203	31.431	29.394	31.175	SARS-CoV-2 Positive, Omicron BA.1 Positive	69-70DEL,K417N,E484K NO AMP,L452wt	B.1.1.529 (Omicron)
CVS000065CONU	UNKNOWN	29.769	29.377	38.076	29.976	38.661	SARS-CoV-2 Positive, Omicron BA.1 Positive	69-70DEL,K417N,E484K NO AMP,L452wt	B.1.1.529 (Omicron)
CVS000066CONU	UNKNOWN	29.77	30.246	34.486	30.011	34.348	SARS-CoV-2 Positive, Omicron BA.1 Positive	69-70DEL,K417N,E484K NO AMP,L452wt	B.1.1.529 (Omicron)
CVS000067CONU	UNKNOWN	30.503	30.414	37.45	30.591	36.968	SARS-CoV-2 Positive, Omicron BA.1 Positive	69-70DEL,K417N,E484K NO AMP,L452wt	B.1.1.529 (Omicron)
CVS000068CONU	UNKNOWN	30.628	31.27	31.529	30.713	31.704	SARS-CoV-2 Positive, Omicron BA.1 Positive	69-70DEL,K417N,E484K NO AMP,L452wt	B.1.1.529 (Omicron)
CVS000069CONU	UNKNOWN	30.858	31.462	31.209	30.715	31.504	SARS-CoV-2 Positive, Omicron BA.1 Positive	69-70DEL,K417N,E484K NO AMP,L452wt	B.1.1.529 (Omicron)
CVS000070CONU	UNKNOWN	31.5	32.255	30.462	31.217	30.716	SARS-CoV-2 Positive, Omicron BA.1 Positive	69-70DEL,K417N,E484K NO AMP,L452wt	B.1.1.529 (Omicron)
CVS000071CONU	UNKNOWN	32.381	32.951	30.686	31.93	30.462	SARS-CoV-2 Positive, Omicron BA.1 Positive	69-70DEL,K417N,E484K UNDETERMINED,L452wt	B.1.1.529 (Omicron)
CVS000072CONU	UNKNOWN	32.579	32.65	32.614	32.375	32.734	SARS-CoV-2 Positive, Omicron BA.1 Positive	69-70DEL,K417N,E484K NO AMP,L452wt	B.1.1.529 (Omicron)
CVS000073CONU	UNKNOWN	32.971	32.904	32.412	32.394	32.458	SARS-CoV-2 Positive, Omicron BA.1 Positive	69-70DEL,K417N,E484K NO AMP,L452wt	B.1.1.529 (Omicron)
CVS000074CONU	UNKNOWN	32.768	33.386	31.047	33.061	31.553	SARS-CoV-2 Positive, Omicron BA.1 Positive	69-70DEL,K417N,E484K NO AMP,L452wt	B.1.1.529 (Omicron)
CVS000075CONU	UNKNOWN	32.521	33.494	30.394	33.448	30.715	SARS-CoV-2 Positive, Omicron BA.1 Positive	69-70DEL,K417N,E484K NO AMP,L452wt	B.1.1.529 (Omicron)
CVS000076CONU	UNKNOWN	34.043	34.929	31.987	33.496	32.393	SARS-CoV-2 Positive, Omicron BA.1 Negative	69-70wt,K417wt,E484wt,L452R	B.1.617.2 (Delta)
CVS000077CONU	UNKNOWN	33.984	33.381	34.441	34.278	34.973	SARS-CoV-2 Positive, Omicron BA.1 Negative	69-70wt,K417wt,E484K UNDETERMINED,L452R	B.1.617
CVS000078CONU	UNKNOWN	15.796	Undetermined	32.468	15.841	32.565	SARS-CoV-2 Positive, Omicron BA.1 Negative	69-70wt,K417wt,E484wt,L452R	B.1.617.2 (Delta)
CVS000079CONU	UNKNOWN	18.698	Undetermined	28.534	18.854	28.572	SARS-CoV-2 Positive, Omicron BA.1 Negative	69-70wt,K417wt,E484wt,L452R	B.1.617.2 (Delta)
CVS000080CONU	UNKNOWN	19.179	Undetermined	30.436	19.31	30.835	SARS-CoV-2 Positive, Omicron BA.1 Negative	69-70wt,K417wt,E484wt,L452R	B.1.617.2 (Delta)
CVS000081CONU	UNKNOWN	19.284	Undetermined	30.874	19.395	31.407	SARS-CoV-2 Positive, Omicron BA.1 Negative	69-70wt,K417wt,E484wt,L452R	B.1.617.2 (Delta)
CVS000082CONU	UNKNOWN	19.671	Undetermined	29.169	19.899	29.173	SARS-CoV-2 Positive, Omicron BA.1 Negative	69-70wt,K417wt,E484wt,L452R	B.1.617.2 (Delta)
CVS000083CONU	UNKNOWN	19.973	Undetermined	32.324	20.169	32.154	SARS-CoV-2 Positive, Omicron BA.1 Negative	69-70wt,K417wt,E484wt,L452R	B.1.617.2 (Delta)
CVS000084CONU	UNKNOWN	20.32	Undetermined	27.367	20.341	27.124	SARS-CoV-2 Positive, Omicron BA.1 Negative	69-70wt,K417wt,E484wt,L452R	B.1.617.2 (Delta)
CVS000085CONU	UNKNOWN	20.745	Undetermined	29.343	20.808	29.64	SARS-CoV-2 Positive, Omicron BA.1 Negative	69-70wt,K417N,E484wt,L452wt	Unknown
CVS000086CONU	UNKNOWN	20.646	Undetermined	36.452	20.906	36.417	SARS-CoV-2 Positive, Omicron BA.1 Negative	69-70wt,K417wt,E484wt,L452R	B.1.617.2 (Delta)
CVS000087CONU	UNKNOWN	20.769	Undetermined	31.215	21.086	31.34	SARS-CoV-2 Positive, Omicron BA.1 Negative	69-70wt,K417wt,E484K UNDETERMINED,L452R	B.1.617
CVS000088CONU	UNKNOWN	21.427	Undetermined	24.593	21.286	24.473	SARS-CoV-2 Positive, Omicron BA.1 Negative	69-70wt,K417wt,E484wt,L452R	B.1.617.2 (Delta)
CVS000089CONU	UNKNOWN	21.546	Undetermined	33.061	21.626	33.979	SARS-CoV-2 Positive, Omicron BA.1 Negative	69-70wt,K417wt,E484wt,L452R	B.1.617.2 (Delta)
CVS000090CONU	UNKNOWN	21.758	Undetermined	32.382	21.994	32.589	SARS-CoV-2 Positive, Omicron BA.1 Negative	69-70wt,K417wt,E484wt,L452R	B.1.617.2 (Delta)
CVS000091CONU	UNKNOWN	22.469	Undetermined	32.013	22.515	32.353	SARS-CoV-2 Positive, Omicron BA.1 Negative	69-70wt,K417wt,E484wt,L452R	B.1.617.2 (Delta)
CVS000092CONU	UNKNOWN	22.528	Undetermined	30.041	22.871	30.236	SARS-CoV-2 Positive, Omicron BA.1 Negative	69-70wt,K417wt,E484K UNDETERMINED,L452R	B.1.617
CVS000093CONU	UNKNOWN	22.886	Undetermined	29.521	23.234	29.296	SARS-CoV-2 Positive, Omicron BA.1 Negative	69-70wt,K417wt,E484wt,L452R	B.1.617.2 (Delta)
CVS000094CONU	UNKNOWN	23.23	Undetermined	30.259	23.316	30.269	SARS-CoV-2 Positive, Omicron BA.1 Negative	69-70wt,K417wt,E484wt,L452R	B.1.617.2 (Delta)
CVS000095CONU	UNKNOWN	23.521	Undetermined	26.76	23.645	26.898	SARS-CoV-2 Positive, Omicron BA.1 Negative	69-70wt,K417wt,E484wt,L452R	B.1.617.2 (Delta)
CVS000096CONU	UNKNOWN	23.528	Undetermined	30.167	23.748	30.078	SARS-CoV-2 Positive, Omicron BA.1 Negative	69-70wt,K417wt,E484wt,L452R	B.1.617.2 (Delta)
CVS000097CONU	UNKNOWN	23.739	Undetermined	34.983	23.878	35.213	SARS-CoV-2 Positive, Omicron BA.1 Negative	69-70wt,K417wt,E484K UNDETERMINED,L452R	B.1.617
CVS000098CONU	UNKNOWN	23.751	Undetermined	29.912	24.156	29.77	SARS-CoV-2 Positive, Omicron BA.1 Negative	69-70wt,K417wt,E484wt,L452R	B.1.617.2 (Delta)
CVS000099CONU	UNKNOWN	23.884	Undetermined	32.316	24.165	32.621	SARS-CoV-2 Positive, Omicron BA.1 Negative	69-70wt,K417wt,E484wt,L452R	B.1.617.2 (Delta)
CVS000100CONU	UNKNOWN	23.954	Undetermined	28.49	24.199	28.536	SARS-CoV-2 Positive, Omicron BA.1 Negative	69-70wt,K417wt,E484wt,L452R	B.1.617.2 (Delta)
CVS000101CONU	UNKNOWN	24.471	Undetermined	30.919	24.596	30.889	SARS-CoV-2 Positive, Omicron BA.1 Negative	69-70wt,K417wt,E484wt,L452R	B.1.617.2 (Delta)
CVS000102CONU	UNKNOWN	24.355	Undetermined	30.35	24.637	30.312	SARS-CoV-2 Positive, Omicron BA.1 Negative	69-70wt,K417wt,E484wt,L452R	B.1.617.2 (Delta)
CVS000103CONU	UNKNOWN	24.406	Undetermined	32.122	24.788	32.438	SARS-CoV-2 Positive, Omicron BA.1 Negative	69-70wt,K417wt,E484wt,L452R	B.1.617.2 (Delta)
CVS000104CONU	UNKNOWN	24.704	Undetermined	27.776	24.817	27.725	SARS-CoV-2 Positive, Omicron BA.1 Negative	69-70wt,K417wt,E484K UNDETERMINED,L452R	B.1.617
CVS000105CONU	UNKNOWN	25.069	Undetermined	30.919	25.205	30.665	SARS-CoV-2 Positive, Omicron BA.1 Negative	69-70wt,K417wt,E484wt,L452R	B.1.617.2 (Delta)
CVS000106CONU	UNKNOWN	25.407	Undetermined	30.966	25.587	30.455	SARS-CoV-2 Positive, Omicron BA.1 Negative	69-70wt,K417wt,E484wt,L452R	B.1.617.2 (Delta)
CVS000107CONU	UNKNOWN	25.644	Undetermined	30.667	25.732	30.973	SARS-CoV-2 Positive, Omicron BA.1 Negative	69-70wt,K417wt,E484wt,L452R	B.1.617.2 (Delta)
CVS000108CONU	UNKNOWN	26.619	Undetermined	32.861	26.214	33.129	SARS-CoV-2 Positive, Omicron BA.1 Negative	69-70wt,K417wt,E484wt,L452R	B.1.617.2 (Delta)
CVS000109CONU	UNKNOWN	26.103	Undetermined	28.359	26.288	28.408	SARS-CoV-2 Positive, Omicron BA.1 Negative	69-70wt,K417wt,E484wt,L452R	B.1.617.2 (Delta)
CVS000110CONU	UNKNOWN	26.053	Undetermined	28.004	26.313	28.044	SARS-CoV-2 Positive, Omicron BA.1 Negative	69-70wt,K417wt,E484wt,L452R	B.1.617.2 (Delta)
CVS000111CONU	UNKNOWN	26.175	Undetermined	30.386	26.315	30.743	SARS-CoV-2 Positive, Omicron BA.1 Negative	69-70wt,K417wt,E484wt,L452R	B.1.617.2 (Delta)
CVS000112CONU	UNKNOWN	26.119	Undetermined	35.224	26.524	35.579	SARS-CoV-2 Positive, Omicron BA.1 Negative	69-70wt,K417wt,E484wt,L452R	B.1.617.2 (Delta)
CVS000113CONU	UNKNOWN	26.587	Undetermined	30.842	26.779	30.42	SARS-CoV-2 Positive, Omicron BA.1 Negative	69-70wt,K417wt,E484wt,L452R	B.1.617.2 (Delta)
CVS000114CONU	UNKNOWN	26.862	Undetermined	36.302	26.977	35.34	SARS-CoV-2 Positive, Omicron BA.1 Negative	69-70wt,K417wt,E484wt,L452R	B.1.617.2 (Delta)
CVS000115CONU	UNKNOWN	27.39	Undetermined	30.447	27.559	30.776	SARS-CoV-2 Positive, Omicron BA.1 Negative	69-70wt,K417wt,E484wt,L452R	B.1.617.2 (Delta)
CVS000116CONP	SARS_CoV_2_POSITIVE	27.951	Undetermined	30.411	27.746	30.159	SARS-CoV-2 Positive, Omicron BA.1 Negative	69-70wt,K417wt,E484wt,L452R	B.1.617.2 (Delta)
CVS000117CONU	UNKNOWN	27.743	Undetermined	33.889	27.917	33.875	SARS-CoV-2 Positive, Omicron BA.1 Negative	69-70wt,K417wt,E484wt,L452R	B.1.617.2 (Delta)
CVS000118CONU	UNKNOWN	27.732	Undetermined	34.555	27.967	34.028	SARS-CoV-2 Positive, Omicron BA.1 Negative	69-70wt,K417wt,E484wt,L452R	B.1.617.2 (Delta)
CVS000119CONU	UNKNOWN	28.34	Undetermined	36.5	28.028	36.163	SARS-CoV-2 Positive, Omicron BA.1 Negative	69-70wt,K417wt,E484wt,L452R	B.1.617.2 (Delta)
CVS000120CONU	UNKNOWN	28.816	Undetermined	33.269	28.583	32.702	SARS-CoV-2 Positive, Omicron BA.1 Negative	69-70wt,K417N,E484wt,L452wt	Unknown
CVS000116CONP	SARS_CoV_2_POSITIVE	28.624	Undetermined	31.095	28.743	31.353	SARS-CoV-2 Positive, Omicron BA.1 Negative	69-70wt,K417wt,E484wt,L452R	B.1.617.2 (Delta)
CVS000122CONU	UNKNOWN	28.901	Undetermined	32.895	28.971	32.642	SARS-CoV-2 Positive, Omicron BA.1 Negative	69-70wt,K417wt,E484wt,L452R	B.1.617.2 (Delta)
CVS000123CONU	UNKNOWN	28.848	Undetermined	32.7	29.405	33.014	SARS-CoV-2 Positive, Omicron BA.1 Negative	69-70wt,K417wt,E484wt,L452R	B.1.617.2 (Delta)
CVS000124CONU	UNKNOWN	29.869	Undetermined	28.767	30.036	28.462	SARS-CoV-2 Positive, Omicron BA.1 Negative	69-70wt,K417wt,E484wt,L452R	B.1.617.2 (Delta)
CVS000125CONU	UNKNOWN	30.022	Undetermined	34.182	30.087	33.814	SARS-CoV-2 Positive, Omicron BA.1 Negative	69-70wt,K417wt,E484wt,L452R	B.1.617.2 (Delta)
CVS000126CONU	UNKNOWN	30.941	Undetermined	29.539	31.437	30.014	SARS-CoV-2 Positive, Omicron BA.1 Negative	69-70wt,K417wt,E484wt,L452R	B.1.617.2 (Delta)
CVS000127CONU	UNKNOWN	32.368	Undetermined	33.287	32.136	33.286	SARS-CoV-2 Positive, Omicron BA.1 Negative	69-70wt,K417wt,E484wt,L452R	B.1.617.2 (Delta)
CVS000128CONU	UNKNOWN	31.99	Undetermined	35.753	32.144	35.306	SARS-CoV-2 Positive, Omicron BA.1 Negative	69-70wt,K417wt,E484wt,L452R	B.1.617.2 (Delta)
CVS000129CONU	UNKNOWN	31.483	Undetermined	30.793	32.202	30.971	SARS-CoV-2 Positive, Omicron BA.1 Negative	69-70wt,K417wt,E484wt,L452R	B.1.617.2 (Delta)
CVS000130CONU	UNKNOWN	33.06	Undetermined	30.869	32.828	31.008	SARS-CoV-2 Positive, Omicron BA.1 Negative	69-70wt,K417wt,E484wt,L452R	B.1.617.2 (Delta)
CVS000131CONU	UNKNOWN	33.81	Undetermined	28.216	33.956	28.217	SARS-CoV-2 Positive, Omicron BA.1 Negative	69-70wt,K417wt,E484wt,L452R	B.1.617.2 (Delta)
CVS000132CONU	UNKNOWN	34.586	Undetermined	31.955	33.959	32.167	SARS-CoV-2 Positive, Omicron BA.1 Negative	69-70wt,K417wt,E484wt,L452R UNDETERMINED	Unknown
CVS000133CONU	UNKNOWN	33.503	Undetermined	33.759	34.106	34.151	SARS-CoV-2 Positive, Omicron BA.1 Negative	69-70wt,K417wt,E484wt,L452R	B.1.617.2 (Delta)
CVS000134CONU	UNKNOWN	34.062	Undetermined	28.695	34.581	29.107	NA	NA	NA
CVS000135CONU	UNKNOWN	34.084	Undetermined	31.419	34.813	31.836	NA	NA	NA
CVS000136CONU	UNKNOWN	36.473	Undetermined	33.499	35.39	33.813	NA	NA	NA
CVS000137CONU	UNKNOWN	37.03	Undetermined	31.889	37.154	31.99	NA	NA	NA
CVS000138CONU	UNKNOWN	34.186	Undetermined	33.624	38.23	33.971	NA	NA	NA
CVS000139CONU	UNKNOWN	Undetermined	Undetermined	32.44	Undetermined	32.986	NA	NA	NA
CVS000140CONU	UNKNOWN	Undetermined	Undetermined	29.205	Undetermined	29.423	NA	NA	NA
CVS000141CONU	UNKNOWN	Undetermined	Undetermined	31.812	Undetermined	31.996	NA	NA	NA
CVS000142CONU	UNKNOWN	Undetermined	Undetermined	28.585	Undetermined	28.876	NA	NA	NA
CVS000143CONU	UNKNOWN	Undetermined	Undetermined	30.13	Undetermined	30.453	NA	NA	NA
CVS000144CONU	UNKNOWN	Undetermined	Undetermined	31.262	Undetermined	31.21	NA	NA	NA
CVS000145CONU	UNKNOWN	Undetermined	Undetermined	29.564	Undetermined	29.828	NA	NA	NA
CVS000146CONU	UNKNOWN	Undetermined	Undetermined	29.38	Undetermined	29.752	NA	NA	NA
CVS000147CONU	UNKNOWN	Undetermined	Undetermined	32.699	Undetermined	33.042	NA	NA	NA
CVS000148CONU	UNKNOWN	Undetermined	Undetermined	33.225	Undetermined	34.111	NA	NA	NA
CVS000149CONU	UNKNOWN	Undetermined	Undetermined	29.633	Undetermined	29.878	NA	NA	NA
CVS000150CONU	UNKNOWN	Undetermined	Undetermined	32.209	Undetermined	32.415	NA	NA	NA
CVS000151CONU	UNKNOWN	Undetermined	Undetermined	31.136	Undetermined	31.774	NA	NA	NA
CVS000152CONU	UNKNOWN	Undetermined	Undetermined	35.537	Undetermined	36.324	NA	NA	NA
CVS000153CONU	UNKNOWN	Undetermined	Undetermined	30.431	Undetermined	30.719	NA	NA	NA
CVS000154CONU	UNKNOWN	Undetermined	Undetermined	34.972	Undetermined	36.303	NA	NA	NA
CVS000155CONU	UNKNOWN	Undetermined	Undetermined	34.108	Undetermined	34.72	NA	NA	NA
CVS000156CONU	UNKNOWN	Undetermined	Undetermined	31.155	Undetermined	31.785	NA	NA	NA
CVS000157CONU	UNKNOWN	Undetermined	Undetermined	31.587	Undetermined	31.883	NA	NA	NA
CVS000158CONU	UNKNOWN	Undetermined	Undetermined	28.024	Undetermined	28.453	NA	NA	NA
CVS000159CONU	UNKNOWN	Undetermined	Undetermined	30.153	Undetermined	30.872	NA	NA	NA
CVS000160CONU	UNKNOWN	Undetermined	Undetermined	33.517	Undetermined	34.127	NA	NA	NA
CVS000161CONU	UNKNOWN	Undetermined	Undetermined	31.175	Undetermined	31.771	NA	NA	NA
CVS000162CONU	UNKNOWN	Undetermined	Undetermined	33.406	Undetermined	34.161	NA	NA	NA
CVS000163CONU	UNKNOWN	Undetermined	Undetermined	32.848	Undetermined	34.46	NA	NA	NA
CVS000164CONN	NEGATIVE	Undetermined	Undetermined	Undetermined	Undetermined	Undetermined	NA	NA	NA
CVS000165CONU	UNKNOWN	Undetermined	Undetermined	32.218	Undetermined	32.978	NA	NA	NA
CVS000166CONU	UNKNOWN	Undetermined	Undetermined	30.481	Undetermined	30.933	NA	NA	NA
CVS000167CONU	UNKNOWN	Undetermined	Undetermined	30.203	Undetermined	30.534	NA	NA	NA
CVS000168CONU	UNKNOWN	Undetermined	Undetermined	31.673	Undetermined	31.983	NA	NA	NA
CVS000169CONU	UNKNOWN	Undetermined	Undetermined	28.232	Undetermined	28.258	NA	NA	NA
CVS000170CONU	UNKNOWN	Undetermined	Undetermined	33.308	Undetermined	33.557	NA	NA	NA
CVS000171CONU	UNKNOWN	Undetermined	Undetermined	29.096	Undetermined	29.177	NA	NA	NA
CVS000172CONU	UNKNOWN	Undetermined	Undetermined	31.773	Undetermined	32.389	NA	NA	NA
CVS000173CONU	UNKNOWN	Undetermined	Undetermined	29.388	Undetermined	29.859	NA	NA	NA
CVS000174CONU	UNKNOWN	Undetermined	Undetermined	28.947	Undetermined	29.248	NA	NA	NA
CVS000175CONU	UNKNOWN	Undetermined	Undetermined	30.954	Undetermined	31.048	NA	NA	NA
CVS000176CONU	UNKNOWN	Undetermined	Undetermined	30.37	Undetermined	30.755	NA	NA	NA
CVS000177CONU	UNKNOWN	Undetermined	Undetermined	30.615	Undetermined	31.051	NA	NA	NA
CVS000178CONU	UNKNOWN	Undetermined	Undetermined	29.485	Undetermined	30.046	NA	NA	NA
CVS000179CONU	UNKNOWN	Undetermined	Undetermined	33.451	Undetermined	33.45	NA	NA	NA
CVS000180CONU	UNKNOWN	Undetermined	Undetermined	28.1	Undetermined	28.435	NA	NA	NA
CVS000181CONU	UNKNOWN	Undetermined	Undetermined	33.115	Undetermined	33.001	NA	NA	NA
CVS000182CONU	UNKNOWN	Undetermined	Undetermined	28.793	Undetermined	29.054	NA	NA	NA
CVS000183CONU	UNKNOWN	Undetermined	Undetermined	30.331	Undetermined	30.333	NA	NA	NA
CVS000184CONU	UNKNOWN	Undetermined	Undetermined	33.158	Undetermined	33.339	NA	NA	NA
CVS000185CONU	UNKNOWN	Undetermined	Undetermined	28.97	Undetermined	29.257	NA	NA	NA
CVS000186CONU	UNKNOWN	Undetermined	Undetermined	33.624	Undetermined	34.105	NA	NA	NA
CVS000187CONU	UNKNOWN	Undetermined	Undetermined	30.768	Undetermined	31.271	NA	NA	NA
CVS000188CONU	UNKNOWN	Undetermined	Undetermined	32.486	Undetermined	32.509	NA	NA	NA
CVS000164CONN	NEGATIVE	Undetermined	Undetermined	Undetermined	Undetermined	Undetermined	NA	NA	NA
CVS000190CONU	UNKNOWN	Undetermined	Undetermined	33.085	Undetermined	33.404	NA	NA	NA
CVS000191CONU	UNKNOWN	Undetermined	Undetermined	34.797	Undetermined	34.957	NA	NA	NA
CVS000192CONU	UNKNOWN	Undetermined	Undetermined	31.571	Undetermined	32.182	NA	NA	NA
